# Integrative Mendelian Randomization approaches for therapeutic target prioritisation in immune-mediated diseases

**DOI:** 10.1101/2024.04.27.24306475

**Authors:** Maria K. Sobczyk, Tom R Gaunt

## Abstract

**Background:** Immune-mediated diseases (IMD) encompass a wide range of autoimmune and inflammatory disorders with aetiology related to immune system dysfunction, signifying a disease area with great potential for drug repurposing. In this study, we employed the genetically informed Mendelian Randomization (MR) method with two distinct exposure types: immune blood cell abundance and protein quantitative trait loci (pQTL) to validate and repurpose 834 drug targets which have been investigated for IMD treatment.

**Methods:** Utilizing two-sample MR, we first established causal relationships between major peripheral immune cell types and 14 IMD. Robust associations, particularly with eosinophils, were confirmed across diseases such as asthma, eczema, sinusitis, and rheumatoid arthritis, revealing 59 high-confidence relationships. Intragenic variants associated with causal immune cell types were then extracted to create instruments for 371 existing IMD drug targets ("intermediate trait" MR). In parallel, we leveraged four large blood plasma protein QTL datasets to obtain complementary instruments for 361 targets ("pQTL" MR).

**Results:** In the intermediate trait MR analysis, we identified 811 gene-IMD associations (p-value <0.05), 169 of which were supported by strong colocalisation evidence (PP_H4_ ≥ 0.8). In the pQTL MR analysis, we similarly found 841 protein-IMD associations (p-value <0.05), 83 of which were confirmed with colocalization. Comparison with a list of approved drugs indicated low sensitivities across disease outcomes for both exposure types (intermediate trait MR: 0.49 ± 0.23 SD, pQTL MR: 0.28 ± 0.12 SD).

**Conclusions:** Drug targets identified in the pQTL and intermediate trait MR analyses show limited overlap (13%), presenting a comprehensive source of drug repurposing opportunities when the two approaches are combined.
