## Supplementary material for "Integrative Mendelian Randomization approaches for therapeutic target prioritisation in immune-mediated diseases": Tables

### Sheet: Table1
Table 1	Genetic support for IMD drugs in ongoing clinical trials and potential cross-IMD repurposing opportunities. Summary of the drug targets with stringent support (Bonferroni-corrected p-value threshold < 1e-7) from at least 1 intermediate trait MR and 1 pQTL MR study.
HGNC Gene ID	Gene symbol	Genomic location (GRCh38)	Disease(s) with MR evidence (protein association with disease: P - positive, N - negative)	Drug name(s) or ID	Drug mechanism of action	Drug status (highest)	Current disease indication(s)
HGNC:5993	IL1R1	chr2:102,064,544-102,179,874	asthma (P), eczema (P)	anakinra	antagonist	Approved	juvenile idiopathic arthritis, rheumatoid arthritis
HGNC:6709	LTA	chr6:31,560,610-31,574,324	ankylosing spondylitis (P), psoriasis (P), type 1 diabetes (P), Crohn's disease (N), inflammatory bowel disease (N), multiple sclerosis (N), ulcerative colitis (N)	pateclizumab	inhibitor	Ceased	rheumatoid arthritis
HGNC:11368	STAT6	chr12:57,095,408-57,132,139	asthma (P)	Recludix and Sanofi (NA)	inhibitor	Preclinical	asthma, eczema
HGNC:1103	BRD2	chr6:32,968,594-32,981,505	juvenile idiopathic arthritis (P), multiple sclerosis (P), asthma (N), chronic sinusitis (N), rheumatoid arthritis (N), type 1 diabetes (N)	GSK-3183475	inhibitor	Phase I Clinical Trial	psoriasis
HGNC:24235	CD200R1	chr3:112,640,052-112,693,950	eczema (P)	ucenprubart	agonist	Phase I Clinical Trial	eczema, inflammatory bowel disease, multiple sclerosis, systemic lupus erythematosus
HGNC:11916	TNFRSF1A	chr12:6,328,757-6,342,114	multiple sclerosis (N)	atrosab, SBT-104	antagonist	Phase I Clinical Trial	ankylosing spondylitis, Crohn's disease, inflammatory bowel disease, multiple sclerosis, psoriasis, rheumatoid arthritis, ulcerative colitis
HGNC:5962	IL10	chr1:206,767,602-206,774,541	inflammatory bowel disease (N), ulcerative colitis (N)	GM-XANTHO	antagonist	Phase II Clinical Trial	eczema
HGNC:6008	IL2RA	chr10:6,010,689-6,062,370	eczema (P), multiple sclerosis (P)	rezpegaldesleukin, efavaleukin alfa	agonist	Phase II Clinical Trial	eczema, inflammatory bowel disease, multiple sclerosis, psoriasis, systemic lupus erythematosus, rheumatoid arthritis, type 1 diabetes, ulcerative colitis
HGNC:6014	IL4	chr5:132,673,986-132,682,678	asthma (P)	PF-07275315	antagonist	Phase II Clinical Trial	eczema
HGNC:6024	IL7R	chr5:35,852,695-35,879,603	asthma (P), eczema (P), multiple sclerosis (P), type 1 diabetes (P)	bempikibart, lusvertikimab	antagonist	Phase II Clinical Trial	Crohn's disease, eczema, multiple sclerosis, type 1 diabetes, ulcerative colitis
HGNC:11364	STAT3	chr17:42,313,324-42,388,540	Crohn's disease (P), inflammatory bowel disease (P), ulcerative colitis (P), multiple sclerosis (N)	WP-1220	inhibitor	Phase II Clinical Trial	Crohn's disease, psoriasis, rheumatoid arthritis
HGNC:11930	TNFSF14	chr19:6,661,253-6,670,588	multiple sclerosis (N)	CERC-002	antagonist	Phase II Clinical Trial	asthma, Crohn's disease, inflammatory bowel disease, ulcerative colitis
HGNC:320	AGER	chr6:32,180,968-32,184,322	ankylosing spondylitis (P), juvenile idiopathic arthritis (P), ulcerative colitis (P), multiple sclerosis (P), eczema (N), rheumatoid arthritis (N), type 1 diabetes (N)	azeliragon	antagonist	Phase III Clinical Trial	asthma
HGNC:2434	CSF2	chr5:132,073,789-132,076,170	asthma (P), eczema (P)	lenzilumab, namilumab, plonmarlimab	antagonist	Phase III Clinical Trial	ankylosing spondylitis, asthma, multiple sclerosis, psoriasis, rheumatoid arthritis
HGNC:3618	FCGR2B	chr1:161,647,243-161,678,654	inflammatory bowel disease (P)	obexelimab	antagonist	Phase III Clinical Trial	asthma, eczema, multiple sclerosis, rheumatoid arthritis, systemic lupus erythematosus
HGNC:5998	IL1RL1	chr2:102,311,502-102,352,356	Crohn's disease (P), eczema (P), inflammatory bowel disease (P), asthma (N)	astegolimab	antagonist	Phase III Clinical Trial	asthma, chronic sinusitis
HGNC:19100	IL23R	chr1:67,138,637-67,265,903	Crohn's disease (N), inflammatory bowel disease (N)	ebdarokimab	antagonist	Phase III Clinical Trial	Crohn's disease, eczema, inflammatory bowel disease, psoriasis, systemic lupus erythematosus, ulcerative colitis
HGNC:16028	IL33	chr9:6,215,149-6,257,983	asthma (P)	itepekimab, tozorakimab	antagonist	Phase III Clinical Trial	asthma, chronic sinusitis, eczema
HGNC:6015	IL4R	chr16:27,313,668-27,364,778	asthma (N)	manfidokimab	antagonist	Phase III Clinical Trial	asthma, chronic sinusitis, eczema, eosinophilic esophagitis
